# Long stability of SARS-CoV-2 RNA in dry and saliva swab samples stored for diagnostics, Denmark

**DOI:** 10.1101/2021.02.11.21251563

**Authors:** Alonzo Alfaro-Núñez, Stephanie Crone, Shila Mortensen, Maiken Worsøe Rosenstierne, Anders Fomsgaard, Ellinor Marving, Sofie Holdflod Nielsen, Michelle Grace Pinto Jørgensen, Arieh S. Cohen, Claus Nielsen

**Affiliations:** Department of Virus and Microbiological Special Diagnostics, Statens Serum Institut, Artillerivej 5, 2300 Copenhagen S, Denmark; SSI Diagnostica, Herredsvejen 2, 3400 Hillerød, Denmark; TestCenter Danmark, Statens Serum Institut, Artillerivej 5, 2300 Copenhagen S, Denmark

**Keywords:** Viral survival, COVID-19, surveillance, clinical samples, oropharyngeal, saliva, RNA quantification methods

## Abstract

During the current COVID-19 pandemic, Danish authorities demand that clinical swab samples must be analysed within 72 hours. This time constraint was adopted to guarantee a quick and efficient response. As today, analysis results are given within 20 hours average fulfilling this demand. However, it is unclear for how long and under which conditions swab specimens can be stored without clinically affecting SARS-CoV-2 RNA stability. This study demonstrates that swabs specimens can be stored at −20°C and +4°C for up to 26 days without affecting RT-qPCR results. However, early detection of asymptomatic cases is important to reduce spreading COVID-19 may be the final consequence not only in Denmark but worldwide.
