## Supplementary material for "Long stability of SARS-CoV-2 RNA in dry and saliva swab samples stored for diagnostics, Denmark": Suppl. Mat. 1

### Sheet: Stats saliva
Supplemental Material 1. Statistical analysis of CT values.
Within each row, compare columns (simple effects within rows)
Number of families	7
Number of comparisons per family	3
Alpha	0.05
Tukey's multiple comparisons test	Predicted (LS) mean diff,	95,00% CI of diff,	Below threshold?	Summary	Adjusted P Value
1
-20°C vs. +4°C	0.55	-1,346 to 2,446	No	ns	0.7616
-20°C vs. +20°C	0.59	-1,306 to 2,486	No	ns	0.7312
+4°C vs. +20°C	0.04	-1,856 to 1,936	No	ns	0.9985
3
-20°C vs. +4°C	1.143	-0,7522 to 3,039	No	ns	0.3173
-20°C vs. +20°C	2.763	0,8678 to 4,659	Yes	**	0.0028
+4°C vs. +20°C	1.62	-0,2756 to 3,516	No	ns	0.107
5
-20°C vs. +4°C	-0.07	-1,966 to 1,826	No	ns	0.9956
-20°C vs. +20°C	-0.97	-2,866 to 0,9256	No	ns	0.4344
+4°C vs. +20°C	-0.9	-2,796 to 0,9956	No	ns	0.4867
8
-20°C vs. +4°C	1.175	-0,9443 to 3,294	No	ns	0.3773
-20°C vs. +20°C	1.507	-0,3889 to 3,402	No	ns	0.1424
+4°C vs. +20°C	0.3317	-1,788 to 2,451	No	ns	0.9234
9
-20°C vs. +4°C	0.3167	-1,579 to 2,212	No	ns	0.9132
-20°C vs. +20°C	0.29	-1,606 to 2,186	No	ns	0.9267
+4°C vs. +20°C	-0.02667	-1,922 to 1,869	No	ns	0.9994
15
-20°C vs. +4°C	-0.2233	-2,119 to 1,672	No	ns	0.9558
-20°C vs. +20°C	-2.787	-4,682 to -0,8911	Yes	**	0.0026
+4°C vs. +20°C	-2.563	-4,459 to -0,6678	Yes	**	0.0058
26
-20°C vs. +4°C	-0.5133	-2,409 to 1,382	No	ns	0.7886
-20°C vs. +20°C	-1.863	-3,759 to 0,03222	No	ns	0.0549
+4°C vs. +20°C	-1.35	-3,246 to 0,5456	No	ns	0.2057
Test details	Predicted (LS) mean 1	Predicted (LS) mean 2	Predicted (LS) mean diff,	SE of diff,	N1	N2	q	DF
1
-20°C vs. +4°C	31.4	30.85	0.55	0.7795	3	3	0.9978	41
-20°C vs. +20°C	31.4	30.81	0.59	0.7795	3	3	1.07	41
+4°C vs. +20°C	30.85	30.81	0.04	0.7795	3	3	0.07257	41
3
-20°C vs. +4°C	32.27	31.12	1.143	0.7795	3	3	2.074	41
-20°C vs. +20°C	32.27	29.5	2.763	0.7795	3	3	5.013	41
+4°C vs. +20°C	31.12	29.5	1.62	0.7795	3	3	2.939	41
5
-20°C vs. +4°C	30.81	30.88	-0.07	0.7795	3	3	0.127	41
-20°C vs. +20°C	30.81	31.78	-0.97	0.7795	3	3	1.76	41
+4°C vs. +20°C	30.88	31.78	-0.9	0.7795	3	3	1.633	41
8
-20°C vs. +4°C	32.18	31.01	1.175	0.8715	3	2	1.907	41
-20°C vs. +20°C	32.18	30.67	1.507	0.7795	3	3	2.733	41
+4°C vs. +20°C	31.01	30.67	0.3317	0.8715	2	3	0.5382	41
9
-20°C vs. +4°C	31.56	31.24	0.3167	0.7795	3	3	0.5745	41
-20°C vs. +20°C	31.56	31.27	0.29	0.7795	3	3	0.5261	41
+4°C vs. +20°C	31.24	31.27	-0.02667	0.7795	3	3	0.04838	41
15
-20°C vs. +4°C	31.81	32.04	-0.2233	0.7795	3	3	0.4052	41
-20°C vs. +20°C	31.81	34.6	-2.787	0.7795	3	3	5.056	41
+4°C vs. +20°C	32.04	34.6	-2.563	0.7795	3	3	4.65	41
26
-20°C vs. +4°C	31.53	32.04	-0.5133	0.7795	3	3	0.9313	41
-20°C vs. +20°C	31.53	33.39	-1.863	0.7795	3	3	3.38	41
+4°C vs. +20°C	32.04	33.39	-1.35	0.7795	3	3	2.449

### Sheet: Stats dry
Supplemental Material 1. Statistical analysis of CT values.
Within each row, compare columns (simple effects within rows)
Number of families	7
Number of comparisons per family	3
Alpha	0.05
Tukey's multiple comparisons test	Predicted (LS) mean diff,	95,00% CI of diff,	Below threshold?	Summary	Adjusted P Value
1
-20°C vs. +4°C	-1.48	-3,712 to 0,7517	No	ns	0.2508
-20°C vs. +20°C	-0.5867	-2,818 to 1,645	No	ns	0.7985
+4°C vs. +20°C	0.8933	-1,338 to 3,125	No	ns	0.5962
3
-20°C vs. +4°C	-0.9533	-3,185 to 1,278	No	ns	0.5555
-20°C vs. +20°C	-1.91	-4,142 to 0,3217	No	ns	0.106
+4°C vs. +20°C	-0.9567	-3,188 to 1,275	No	ns	0.5533
5
-20°C vs. +4°C	0.24	-1,992 to 2,472	No	ns	0.9628
-20°C vs. +20°C	-0.9133	-3,145 to 1,318	No	ns	0.5826
+4°C vs. +20°C	-1.153	-3,385 to 1,078	No	ns	0.4259
8
-20°C vs. +4°C	-2.177	-4,408 to 0,05506	No	ns	0.0572
-20°C vs. +20°C	-2.91	-5,142 to -0,6783	Yes	**	0.0081
+4°C vs. +20°C	-0.7333	-2,965 to 1,498	No	ns	0.7045
9
-20°C vs. +4°C	-0.8867	-3,382 to 1,608	No	ns	0.6643
-20°C vs. +20°C	-1.347	-3,842 to 1,148	No	ns	0.3951
+4°C vs. +20°C	-0.46	-2,692 to 1,772	No	ns	0.8705
15
-20°C vs. +4°C	-0.645	-3,378 to 2,088	No	ns	0.8339
-20°C vs. +20°C	-1.065	-3,560 to 1,430	No	ns	0.5561
+4°C vs. +20°C	-0.42	-2,915 to 2,075	No	ns	0.9115
26
-20°C vs. +4°C	-1.722	-4,217 to 0,7735	No	ns	0.2248
-20°C vs. +20°C	-2.977	-5,208 to -0,7449	Yes	**	0.0066
+4°C vs. +20°C	-1.255	-3,750 to 1,240	No	ns	0.4451
Test details	Predicted (LS) mean 1	Predicted (LS) mean 2	Predicted (LS) mean diff,	SE of diff,	N1	N2	q	DF
1
-20°C vs. +4°C	31.81	33.29	-1.48	0.9151	3	3	2.287	38
-20°C vs. +20°C	31.81	32.4	-0.5867	0.9151	3	3	0.9067	38
+4°C vs. +20°C	33.29	32.4	0.8933	0.9151	3	3	1.381	38
3
-20°C vs. +4°C	31.88	32.83	-0.9533	0.9151	3	3	1.473	38
-20°C vs. +20°C	31.88	33.79	-1.91	0.9151	3	3	2.952	38
+4°C vs. +20°C	32.83	33.79	-0.9567	0.9151	3	3	1.478	38
5
-20°C vs. +4°C	31.81	31.57	0.24	0.9151	3	3	0.3709	38
-20°C vs. +20°C	31.81	32.72	-0.9133	0.9151	3	3	1.412	38
+4°C vs. +20°C	31.57	32.72	-1.153	0.9151	3	3	1.782	38
8
-20°C vs. +4°C	31.06	33.24	-2.177	0.9151	3	3	3.364	38
-20°C vs. +20°C	31.06	33.97	-2.91	0.9151	3	3	4.497	38
+4°C vs. +20°C	33.24	33.97	-0.7333	0.9151	3	3	1.133	38
9
-20°C vs. +4°C	31.77	32.66	-0.8867	1.023	2	3	1.226	38
-20°C vs. +20°C	31.77	33.12	-1.347	1.023	2	3	1.861	38
+4°C vs. +20°C	32.66	33.12	-0.46	0.9151	3	3	0.7109	38
15
-20°C vs. +4°C	30.04	30.68	-0.645	1.121	2	2	0.8139	38
-20°C vs. +20°C	30.04	31.1	-1.065	1.023	2	3	1.472	38
+4°C vs. +20°C	30.68	31.1	-0.42	1.023	2	3	0.5806	38
26
-20°C vs. +4°C	29.49	31.22	-1.722	1.023	3	2	2.38	38
-20°C vs. +20°C	29.49	32.47	-2.977	0.9151	3	3	4.6	38
+4°C vs. +20°C	31.22	32.47	-1.255	1.023	2	3	1.735

### Sheet: Table day 1-26
			Supplemental Material 1. Statistical analysis of CT values.
			SARS-CoV-2 in saliva medium
					Mean CT (SD) on day:
					1		3		5		8		9		15		26
			-20°C		31,4 (0,7)		32,3 (1,1)		30,8 (0,4)		32,2 (0,9)		31,6 (1,4)		31,8 (0,4)		31,5 (0,5)
			4°C		30,9 (1,3)		31,1 (0,3)		30,9 (1,3)		31,0 (0,1)		31,2 (0,3)		32,0 (0,6)		32,0 (0,06)
			20°C		30,8 (0,5)		29,5 (1,7)		31,8 (2,1)		30,7 (0,7)		31,3 (0,8)		34,6 (0,3)		33,4 (1,0)
					P values day:
					1		3		5		8		9		15		26
			-20°C vs. 4°C		0.76		0.32		1		0.38		0.91		0.96		0.79
			-20°C vs. 20°C		0.73		0.003		0.43		0.14		0.93		0.003		0.05
			4°C vs. 20°C		1		0.11		0.49		0.92		1		0.006		0.21
					P values day 1 vs day 9						P values day 1 vs day 26
			-20°C		1						1
			4°C		1						0.73
			20°C		1						0.03
			SARS-CoV-2 no medium dry swab
					Mean CT (SD) on day:
					1		3		5		8		9		15		26
			-20°C		31,8 (0,6)		31,9 (0,8)		31,8 (2,0)		31,1 (0,4)		31,8 (0,48)		31,2 (1,4)		31,9 (0,3)
			4°C		33,3 (0,4)		32,8 (2,0)		31,6 (0,4)		33,2 (0,4)		32,7 (0,5)		31,2 (1,6)		32,1 (1,3)
			20°C		32,4 (0,8)		33,8 (0,3)		32,7 (1,3)		34,0 (1,7)		33,1 (0,7)		32,5 (0,5)		33,2 (0,6)
					P values day:
					1		3		5		8		9		15		26
			-20°C vs. 4°C		0.21		0.51		0.96		0.04		0.63		1		0.99
			-20°C vs. 20°C		0.77		0.08		0.54		0.004		0.34		0.33		0.32
			4°C vs. 20°C		0.55		0.51		0.38		0.67		0.85		0.32		0.41
					P values day 1 vs day 9						P values day 1 vs day 26
			-20°C		1						1
			4°C		0.99						0.77
			20°C		0.98						0.97
