## Supplementary material for "Long stability of SARS-CoV-2 RNA in dry and saliva swab samples stored for diagnostics, Denmark": Suppl. Mat. 2

### Sheet: Standard curve and table
	Supplemental Material 2. Standard curve RNA viral copies / µL concentrations.
	Viral load (copies/µl)	Ct value
	120000	22.6
	9400	25.7
	830	29.3
	60	33.1
	5.6	35.9

### Sheet: RNA conc table
	Supplemental Material 2. Standard curve RNA viral copies / µL concentrations.
	SARS-CoV-2 in saliva medium
			Mean viral RNA copies/µl (SD) on day:
			1		3		5		8		9		15		26
	-20°C		213.21	(113,2)	125.099	(88,0)	312.313	(94,6)	126.177	(76,8)	224.476	(52,4)	148.946	(46,9)	184.671	(60,9)
	4°C		399.657	(378,6)	245.118	(65,3)	379.874	(326)	262.026	(23,1)	237.504	(112,8)	130.363	(54,4)	122.113	(5,1)
	20°C		315.514	(117,0)	1212.77	(1181,7)	300.671	(382,4)	364.899	(181,7)	229.293	(154,6)	19.0413	(4,6)	53.2942	(31,9)
	SARS-CoV-2 no medium dry swab
			Mean CT (SD) on day:
			1		3		5		8		9		15		26
	-20°C		153.568	(58,8)	152.54	(86,2)	283.312	(364,1)	257.623	(68,4)	153.824	(53,2)	311.546	(291,3)	136.036	(28,4)
	4°C		50.2489	(14,2)	112.879	(96,7)	178.525	(58,4)	52.5609	(17,4)	82.0019	(33,5)	310.142	(218,3)	157.244	(129,3)
	20°C		105.621	(60,9)	34.3582	(7,4)	92.7911	(58,4)	50.3872	(61,6)	60.402	(30,7)	93.7092	(33,7)	57.579	(26,3)

### Sheet: RNA conc numbers
	Supplemental Material 2. Standard curve RNA viral copies / µL concentrations.
											Saliva	Ct											Dry swabs	Ct
										Days	-20°C			+4°C			+20°C					Days	-20°C			+4°C			+20°C
										1	30.64	31.6	31.97	29.43	31.09	32.04	30.3	30.81	31.33			1	31.42	31.5	32.52	32.97	33.14	33.77	31.58	32.4	33.22
										3	31.24	32.2	33.36	30.73	31.27	31.37	27.92	29.31	31.28			3	31.07	32.02	32.55	31.33	32.07	35.1	33.47	33.91	33.99
										5	30.4	30.77	31.25	29.58	30.9	32.15	29.59	31.97	33.77			5	29.66	32.21	33.56	31.09	31.76	31.86	31.97	32.02	34.18
										8	31.31	32.16	33.07	30.92	31.09		29.98	30.62	31.42			8	30.73	30.97	31.48	32.75	33.47	33.49	32.05	34.71	35.15
										9	30.97	31.13	31.62	30.67	30.99	32.14	30.64	30.85	33.18			9	31.43	32.11		32.07	32.79	33.11	32.39	33.22	33.74
										15	32.02	32.07	31.35	31.46	32.64	32.01	34.67	34.88	34.25			15	32.65	29.79	31.25	33.04	30.26	30.36	33.02	31.99	32.39
										26	32	31.08	31.51	31.98	32.09	32.06	34.54	33.07	32.57			26	32.25	31.67	31.83	33.34	32.01	30.82	33.24	32.51	33.73
											Saliva	RNA copies/µl											Dry	RNA copies/µl
										Days	-20°C			+4°C			+20°C					Days	-20°C			+4°C			+20°C
										1	341.862	168.978	128.791	830.932	245.699	122.341	438.767	301.759	206.015			1	192.845	181.847	86.0121	61.8176	54.5659	34.3633	171.477	93.9317	51.454
	EKSP(-0,734*x)*2*10^12									3	220.084	108.784	46.4292	320.009	215.291	200.054	2517.16	907.441	213.716			3	249.333	124.15	84.1388	206.015	119.676	12.9458	42.8278	31.0075	29.2391
										5	407.715	310.75	218.474	744.303	282.469	112.851	738.86	128.791	34.3633			5	701.856	107.989	40.0901	245.699	150.254	139.621	128.791	124.15	25.433
										8	209.061	112.026	57.4427	278.353	245.699		554.934	346.918	192.845			8	320.009	268.322	184.537	72.6511	42.8278	42.2037	121.446	17.2365	12.4793
										9	268.322	238.59	166.515	334.417	264.412	113.682	341.862	293.028	52.9871			9	191.435	116.213		119.676	70.5491	55.7807	94.6237	51.454	35.1283
										15	124.15	119.676	203.013	187.266	78.7602	125.064	17.75	15.2145	24.1593			15	78.1843	637.981	218.474	58.7216	451.84	419.863	59.59	126.914	94.6237
										26	125.986	247.509	180.518	127.849	117.932	120.558	19.5272	57.4427	82.9127			26	104.864	160.515	142.729	47.1158	125.064	299.552	50.7042	86.6458	35.3871
												Saliva	Mean				Saliva	SD						Dry	Mean				Dry	SD
										Days		-20°C	+4°C	+20°C			-20°C	+4°C	+20°C			Days		-20°C	+4°C	+20°C			-20°C	+4°C	+20°C
										1		213.21	399.657	315.514			113.213	378.554	116.984			1		153.568	50.2489	105.621			58.7632	14.2272	60.8592
										3		125.099	245.118	1212.77			87.9693	65.3033	1181.69			3		152.54	112.879	34.3582			86.1788	96.7139	7.38806
										5		312.313	379.874	300.671			94.63	326.801	382.408			5		283.312	178.525	92.7911			364.056	58.4174	58.38
										8		126.177	262.026	364.899			76.7935	23.0893	181.713			8		257.623	52.5609	50.3872			68.3669	17.4014	61.5845
										9		224.476	237.504	229.293			52.3504	112.801	154.625			9		153.824	82.0019	60.402			53.1897	33.4519	30.7405
										15		148.946	130.363	19.0413			46.8764	54.4465	4.61007			15		311.546	310.142	93.7092			291.273	218.322	33.6712
										26		184.671	122.113	53.2942			60.8682	5.13805	31.8957			26		136.036	157.244	57.579			28.4226	129.258	26.3118
